# Genome Profiling of Actionable Cancer Targets (NYU LG-PACT) for Clinical Patient Molecular Diagnostics and Treatment

**DOI:** 10.64898/2026.08.27.26361341

**Authors:** Yiying Yang, Varshini Vasudevaraja, Jonathan Serrano, Hussein Mohamed, Stephen Kelly, George Jour, Tatyana Gindin, Kyung Park, Derek Jones, Xiaojun Feng, Jared Pinnell, Samantha Mclennan, Man Ying Tin, Aristotelis Tsirigos, Matija Snuderl, Kazimierz O. Wrzeszczynski

## Abstract

Next-generation sequencing (NGS) for the detection of somatic variants has become the method of choice in a variety of molecular oncology fields and in the clinic. Its use ranges from sequencing entire tumor genomes and transcriptomes to targeted clinical diagnostic gene panels. The NYU Langone Genome PACT (Profiling of Actionable Cancer Targets, LG-PACT) assay is a qualitative *in vitro* diagnostic test that uses targeted next generation sequencing (NGS) of formalin-fixed paraffin-embedded (FFPE) tumor tissue matched with normal specimens from patients to detect gene alterations in a targeted panel covering 606 genes and the TERT promoter. Indications for testing are cancer (solid tumors and hematological malignancies) where a mutational profile from multiple genes would be informative for disease stratification, prognosis, or treatment options including targeted therapies and eligibility for clinical trials. The test is intended to provide information on somatic mutations including point mutations, small insertions/deletions (indels), and copy number aberrations for diagnostic and treatment decisions. LG-PACT is a United States Food and Drug Administration (FDA) cleared diagnostic test (510K: K202304). The clinical interpretation of sequencing data of molecular tumor markers from NGS encompasses automated variant calling tools with human interpretation. This final mostly manual review of data step is intensive, involving highly trained scientists, encompassing literature review, interpretation and clinical tier classification by pathologists, who then provide a complete molecular diagnostic report to the treating oncologists. We provide analysis of 1339 clinical genomic profiles from 31 different cancers and their subtypes, comprising of central nervous system (CNS) 792 (59%) cases (incl. meningioma, glioma and glioblastoma), with 267 (20%) cases predominantly of lung, pancreatic and colorectal and 280 of others (21%). Here, we present the technical challenges of validating an NGS oncological diagnostic targeted assay for clinical grade accuracy and sensitivity for patient care. We show how copy number alterations provide a more comprehensive description of the tumors genomic profile. We then outline the utility of targeted panel sequencing based on certified pathologist selection of reportable variants for our current patient cohort. Where analysis of variant detection has led to 49.4% (661/1339) of our clinical tumor samples containing mutations in known therapy targeted genes, 35.6% (477/1339) with mutation detected in other genes, and 15% (201/1339) cases being negative.
