## Supplementary Table 1 for "Genome Profiling of Actionable Cancer Targets (NYU LG-PACT) for Clinical Patient Molecular Diagnostics and Treatment"

### Sheet: NYU LG-PACT
#Supplementary Table 1 - NYU-LG PACT Panel Gene Target list
#Genome Profiling of Actionable Cancer Targets (NYU LG-PACT) for Clinical Patient Molecular Diagnostics and Treatment
#Kazimierz O. Wrzeszczynski, Yiying Yang, Varshini Vasudevaraja, et al. 2025
#NYU Langone Health
#Department of Pathology
GENE
ABL1
ABL2
ABRAXAS1
ACTG1
ACVR1
ACVR2A
ADAMTS20
ADGRA2
ADGRB3
ADGRL3
AFDN
AFF1
AFF3
AKAP9
AKT1
AKT2
AKT3
ALK
AMER1
ANKRD24
ANKRD26
APC
AR
ARAF
ARFGAP3
ARFRP1
ARID1A
ARID2
ARNT
ASH1L
ASPSCR1
ASXL1
ATF1
ATM
ATR
ATRX
AURKA
AURKB
AURKC
AUTS2
AXL
B2M
BAP1
BARD1
BCL10
BCL11A
BCL11B
BCL2
BCL2L1
BCL2L2
BCL3
BCL6
BCL9
BCOR
BCORL1
BCR
BIRC2
BIRC3
BIRC5
BLM
BLNK
BMPR1A
BOD1L1
BRAF
BRCA1
BRCA2
BRD3
BRINP3
BRIP1
BTK
BUB1B
CACNA1E
CALR
CARD11
CASP8
CBFB
CBL
CBLB
CBLC
CCN6
CCND1
CCND2
CCND3
CCNE1
CD74
CD79A
CD79B
CDC25C
CDC73
CDH1
CDH11
CDH2
CDH20
CDH23
CDH5
CDK12
CDK4
CDK6
CDK8
CDKN1B
CDKN2A
CDKN2B
CDKN2C
CEBPA
CHD2
CHD4
CHD5
CHD7
CHEK1
CHEK2
CHIC2
CIC
CILK1
CKS1B
CMPK1
COL1A1
CRBN
CREB1
CREB3L2
CREBBP
CRKL
CRLF2
CRTC1
CSF1R
CSF3R
CSMD3
CSNK2B
CTCF
CTDNEP1
CTNNA1
CTNNB1
CUL3
CUX1
CXCR4
CYLD
CYP2C19
CYP2D6
DAXX
DCC
DCK
DDB2
DDIT3
DDR2
DDX3X
DDX41
DEK
DHX15
DICER1
DIS3
DNAH9
DNMT3A
DOT1L
DPYD
DROSHA
DST
EED
EGFR
EGR1
EML4
EMSY
EP300
EP400
EPCAM
EPHA3
EPHA5
EPHA7
EPHB1
EPHB4
EPHB6
ERBB2
ERBB3
ERBB4
ERCC1
ERCC2
ERCC3
ERCC4
ERCC5
ERG
ESR1
ETNK1
ETS1
ETV1
ETV4
ETV5
ETV6
EWSR1
EXT1
EXT2
EZH1
EZH2
EZR
FANCA
FANCC
FANCD2
FANCE
FANCF
FANCG
FANCL
FAS
FBXW7
FGF10
FGF14
FGF19
FGF23
FGF3
FGF4
FGF6
FGFR1
FGFR2
FGFR3
FGFR4
FH
FIP1L1
FLCN
FLI1
FLNA
FLT1
FLT3
FLT4
FN1
FOXA1
FOXL2
FOXO1
FOXO3
FOXP1
FOXP4
FUBP1
FUS
FZR1
G6PD
GABRA6
GATA1
GATA2
GATA3
GDNF
GID4
GNA11
GNA13
GNAI3
GNAQ
GNAS
GPS2
GRIN2A
GRM8
GSK3B
GUCY1A2
H1-2
H1-3
H1-4
H1-5
H2AC6
H3-3A
H3-3B
H3C14
H3C2
HCAR1
HGF
HIF1A
HLF
HMGA2
HNF1A
HNRNPK
HOOK3
HOXB13
HRAS
HSP90AA1
HSP90AB1
ID3
IDH1
IDH2
IGF1R
IGF2
IGF2R
IKBKB
IKBKE
IKZF1
IL2
IL21R
IL3
IL6ST
IL7R
ING4
INHBA
INPP4B
IRF4
IRF8
IRS2
ITGA10
ITGA9
ITGB2
ITGB3
JAK1
JAK2
JAK3
JARID2
JUN
KAT6A
KAT6B
KDM5A
KDM5C
KDM6A
KDR
KEAP1
KEL
KIT
KLF6
KLHL6
KMT2A
KMT2B
KMT2C
KMT2D
KNL1
KRAS
LAMP1
LCK
LIFR
LPP
LRP1B
LTF
LTK
LUC7L2
LZTR1
MAF
MAFB
MAGEA1
MAGI1
MALT1
MAML2
MAP2K1
MAP2K2
MAP2K4
MAP3K1
MAP3K7
MAPK1
MAPK8
MARK1
MARK4
MBD1
MCL1
MDM2
MDM4
MECOM
MED12
MEF2B
MEN1
MET
MITF
MLF1
MLH1
MLH3
MLLT1
MLLT10
MLLT3
MMP2
MN1
MNX1
MPL
MRE11
MRTFA
MSH2
MSH3
MSH6
MTOR
MTR
MTRR
MUC1
MUTYH
MYB
MYBL1
MYC
MYCL
MYCN
MYD88
MYH11
MYH9
NBN
NCOA1
NCOA2
NCOA4
NCOR2
NF1
NF2
NFE2L2
NFKB1
NFKB2
NFKBIA
NIN
NKX2-1
NLRP1
NOTCH1
NOTCH2
NOTCH4
NPM1
NRAS
NSD1
NSD2
NTRK1
NTRK2
NTRK3
NUMA1
NUP214
NUP93
NUP98
PAK3
PALB2
PARP1
PAX3
PAX5
PAX7
PAX8
PBRM1
PBX1
PCDHAC2
PDE4DIP
PDGFB
PDGFRA
PDGFRB
PDK1
PER1
PGAP3
PHF6
PHLPP2
PHOX2B
PIK3C2B
PIK3C3
PIK3CA
PIK3CB
PIK3CD
PIK3CG
PIK3R1
PIK3R2
PIM1
PKD1L2
PKHD1
PLAG1
PLCG1
PLCG2
PLEKHG5
PML
PMS1
PMS2
POLD1
POLE
POT1
POU5F1
PPARG
PPM1D
PPP2R1A
PPP6C
PRCC
PRDM1
PRDM16
PREX2
PRKAR1A
PRKDC
PRPF8
PSIP1
PTCH1
PTEN
PTGS2
PTPN11
PTPRD
PTPRT
RAC1
RAD21
RAD50
RAD51
RAD51C
RAD51D
RAF1
RALGDS
RARA
RB1
RBBP6
RBM15
RECQL4
REL
RET
RHOH
RICTOR
RNASEL
RNF2
RNF213
RNF43
ROS1
RPL22
RPN1
RPS14
RPS6KA2
RPTOR
RRM1
RUNX1
RUNX1T1
SAMD9
SBDS
SDHA
SDHB
SDHC
SDHD
SEPTIN9
SETBP1
SETD2
SETD5
SF3B1
SGK1
SH2B3
SH2D1A
SLC29A1
SMAD2
SMAD4
SMARCA4
SMARCB1
SMARCE1
SMC1A
SMC3
SMO
SMUG1
SNX31
SOCS1
SOCS3
SOX10
SOX11
SOX2
SP140
SPEN
SPI1
SPOP
SPTA1
SRC
SRSF2
SS18L1
SSX1
SSX2
SSX4
STAG2
STAT3
STAT4
STK11
STK36
SUFU
SUZ12
SYK
SYNE1
SYT1
TAF1
TAF1L
TAL1
TBX22
TCF12
TCF3
TCF7L1
TCF7L2
TCL1A
TENT5C
TERT
TET1
TET2
TET3
TFE3
TGFB1
TGFBR2
TGM7
THBS1
TIMP3
TLR2
TLR4
TLX1
TMEM216
TMPRSS2
TNFAIP3
TNFRSF1A
TNK2
TOP1
TP53
TPM3
TPR
TRAF3
TRIM24
TRIM33
TRIP11
TRRAP
TSC1
TSC2
TSHR
TYK2
U2AF1
UBR5
UGT1A1
UMODL1
USP9X
VHL
WAS
WRN
WT1
XPA
XPC
XPO1
XRCC2
ZMYM2
ZMYM3
ZNF217
ZNF384
ZNF521
ZNF703
ZRSR2
ZSWIM4

### Sheet: OncoKB (TM) Therapeutic Level 1
#OncoKB (TM) Therapeutic Level 1 genes (Februrary 2025)
ABL1
AKT1
ALK
ATM
ATR
BARD1
BRAF
BRCA1
BRCA2
BRIP1
CDK12
CHEK1
CHEK2
EGFR
ERBB2
ESR1
EZH2
FANCA
FANCL
FGFR1
FGFR2
FGFR3
FLT3
IDH1
IDH2
KIT
KMT2A
KRAS
MET
MLH1
MRE11
NBN
NF1
NRAS
NRG1
NTRK1
NTRK2
NTRK3
PALB2
PDGFB
PDGFRA
PDGFRB
PIK3CA
PTEN
RAD51B
RAD51C
RAD51D
RAD54L
RARA
RET
ROS1
SMARCB1
TSC1
TSC2
