## Supplementary Table 3 for "Genome Profiling of Actionable Cancer Targets (NYU LG-PACT) for Clinical Patient Molecular Diagnostics and Treatment"

### Sheet: Supplementary_Table_3
#Supplementary Table 3 -Diversity of Amino Acid Susbstitutions reported by NYU LG-PACT
#Genome Profiling of Actionable Cancer Targets (NYU LG-PACT) for Clinical Patient Molecular Diagnostics and Treatment
#Kazimierz O. Wrzeszczynski, Yiying Yang, Varshini Vasudevaraja, et al. 2025
#NYU Langone Health
#Department of Pathology
HGNC_gene	total_variants in gene	unique variants	most frequent observed mutation	count of most frequent observed mutation	pct of most frequent observed mutation
ABL1	8	8	ABL1_c.1270+1G>T:	1	12.5
ABL2	8	8	ABL2_c.2297C>G:p.S766*	1	12.5
ACTG1	5	5	ACTG1_c.234C>A:p.N78K	1	20
ACVR1	1	1	ACVR1_c.440G>A:p.R147Q	1	100
ACVR2A	16	12	ACVR2A_c.1310del:p.K437Rfs*5	5	31.25
ADAMTS20	28	26	ADAMTS20_c.455C>T:p.T152M	2	7.14
ADGRA2	12	12	ADGRA2_c.1114G>A:p.A372T	1	8.33
ADGRB3	26	25	ADGRB3_c.3970G>T:p.E1324*	2	7.69
ADGRL3	36	35	ADGRL3_c.2180C>A:p.T727K	2	5.56
AFDN	14	14	AFDN_c.1021C>T:p.Q341*	1	7.14
AFF1	8	8	AFF1_c.1108C>T:p.P370S	1	12.5
AFF3	23	23	AFF3_c.1009C>T:p.L337F	1	4.35
AKAP9	29	28	AKAP9_c.2762A>G:p.K921R	2	6.9
AKT1	31	4	AKT1_c.48G>A:p.E17K	28	90.32
AKT2	1	1	AKT2_c.745G>A:p.E249K	1	100
AKT3	10	10	AKT3_c.1080G>A:p.M360I	1	10
ALK	19	19	ALK_c.1088C>T:p.A363V	1	5.26
AMER1	13	12	AMER1_c.1072C>T:p.R358*	2	15.38
ANKRD24	10	10	ANKRD24_c.1510G>A:p.A504T	1	10
ANKRD26	13	13	ANKRD26_c.139C>G:p.L47V	1	7.69
APC	88	75	APC_c.4666dup:p.T1556Nfs*3	6	6.82
AR	11	11	AR_c.1314_1315del:p.F439Hfs*62	1	9.09
ARAF	7	6	ARAF_c.1763G>A:p.R588H	2	28.57
ARFGAP3	4	4	ARFGAP3_c.1039G>A:p.D347N	1	25
ARFRP1	3	3	ARFRP1_c.320G>T:p.R107M	1	33.33
ARID1A	78	74	ARID1A_c.5548del:p.D1850Tfs*33	3	3.85
ARID2	19	19	ARID2_c.1094C>T:p.S365L	1	5.26
ARNT	4	4	ARNT_c.1480A>G:p.M494V	1	25
ASH1L	19	17	ASH1L_c.85_86insACCAATGTGCCAGTACTGATG:p.T28_G29insDQCASTD	2	10.53
ASPSCR1	7	7	ASPSCR1_c.1088G>A:p.R363Q	1	14.29
ASXL1	17	17	ASXL1_c.1181G>A:p.R394H	1	5.88
ATM	33	32	ATM_c.9022C>T:p.R3008C	2	6.06
ATR	34	32	ATR_c.2546G>A:p.R849K	2	5.88
ATRX	69	61	ATRX_c.3133_3137del:p.K1045*	4	5.8
AURKA	4	4	AURKA_c.1198A>C:p.S400R	1	25
AURKB	3	3	AURKB_c.352G>A:p.V118M	1	33.33
AURKC	2	2	AURKC_c.371A>G:p.H124R	1	50
AUTS2	15	15	AUTS2_c.134C>A:p.A45E	1	6.67
AXL	6	6	AXL_c.1396C>T:p.R466*	1	16.67
B2M	10	8	B2M_c.43_44del:p.L15Ffs*41	3	30
BAP1	11	11	BAP1_c.1291G>A:p.G431S	1	9.09
BARD1	5	5	BARD1_c.1075_1095del:p.L359_P365del	1	20
BCL10	2	2	BCL10_c.136del:p.I46Yfs*24	1	50
BCL11A	16	16	BCL11A_c.*2769A>T:	1	6.25
BCL11B	9	9	BCL11B_c.1049G>A:p.R350H	1	11.11
BCL2	2	2	BCL2_c.185C>T:p.S62F	1	50
BCL2L1	3	3	BCL2L1_c.178G>A:p.A60T	1	33.33
BCL2L2	1	1	BCL2L2_c.475G>A:p.W159*	1	100
BCL3	1	1	BCL3_c.283C>T:p.R95W	1	100
BCL6	4	4	BCL6_c.1175del:p.P392Qfs*40	1	25
BCL9	10	10	BCL9_c.1076G>A:p.R359Q	1	10
BCOR	27	26	BCOR_c.4088_4089insAT:p.F1363Lfs*88	2	7.41
BCORL1	12	11	BCORL1_c.3396_3397insG:p.Q1133Afs*22	2	16.67
BCR	8	7	BCR_c.2996G>A:p.G999E	2	25
BIRC2	3	3	BIRC2_c.154A>G:p.T52A	1	33.33
BIRC3	3	3	BIRC3_c.1439A>T:p.D480V	1	33.33
BIRC5	3	3	BIRC5_c.253G>A:p.A85T	1	33.33
BLM	9	9	BLM_c.1609A>G:p.T537A	1	11.11
BLNK	5	5	BLNK_c.1203del:p.I401Mfs*49	1	20
BMPR1A	2	2	BMPR1A_c.1130G>T:p.C377F	1	50
BOD1L1	22	22	BOD1L1_c.1123C>T:p.P375S	1	4.55
BRAF	43	16	BRAF_c.1799T>A:p.V600E	28	65.12
BRCA1	10	10	BRCA1_c.1054G>T:p.E352*	1	10
BRCA2	36	31	BRCA2_c.2347G>A:p.V783I	2	5.56
BRD3	5	5	BRD3_c.1673C>T:p.S558F	1	20
BRINP3	22	22	BRINP3_c.1037C>A:p.T346K	1	4.55
BRIP1	10	9	BRIP1_c.841C>G:p.H281D	2	20
BTK	8	8	BTK_c.1029_1030insGTAATACTGGCTCTGAGGTGTGGAACACACAACATAATGACG:p.Q343_Y344insVILALRCGTHNIMT	1	12.5
BUB1B	9	9	BUB1B_c.1163C>T:p.A388V	1	11.11
CACNA1E	44	44	CACNA1E_c.1018T>G:p.F340V	1	2.27
CALR	4	4	CALR_c.1051A>G:p.K351E	1	25
CARD11	18	17	CARD11_c.3097G>A:p.A1033T	2	11.11
CASP8	6	6	CASP8_c.1087C>T:p.P363S	1	16.67
CBFB	6	6	CBFB_c.125C>T:p.A42V	1	16.67
CBL	9	9	CBL_c.1096-1G>A:	1	11.11
CBLB	9	9	CBLB_c.1363C>T:p.R455C	1	11.11
CBLC	2	1	CBLC_c.1027G>C:p.A343P	2	100
CCND1	2	2	CCND1_c.442C>A:p.L148I	1	50
CCND2	5	5	CCND2_c.571G>A:p.D191N	1	20
CD74	1	1	CD74_c.35G>A:p.G12D	1	100
CD79A	5	4	CD79A_c.390del:p.R131Gfs*61	2	40
CD79B	4	4	CD79B_c.271C>A:p.L91M	1	25
CDC25C	4	4	CDC25C_c.-39+2dup:	1	25
CDC73	6	6	CDC73_c.1317G>T:p.W439C	1	16.67
CDH1	13	13	CDH1_c.1036C>T:p.Q346*	1	7.69
CDH11	7	7	CDH11_c.152C>T:p.S51F	1	14.29
CDH2	12	12	CDH2_c.1034A>G:p.Y345C	1	8.33
CDH20	11	11	CDH20_c.1111C>G:p.Q371E	1	9.09
CDH23	29	29	CDH23_c.1013T>G:p.V338G	1	3.45
CDH5	10	10	CDH5_c.1102G>A:p.E368K	1	10
CDK12	16	16	CDK12_c.1132C>T:p.R378C	1	6.25
CDK4	3	2	CDK4_c.70C>T:p.R24C	2	66.67
CDK8	5	5	CDK8_c.1001A>G:p.Y334C	1	20
CDKN1B	7	7	CDKN1B_c.*8+4_*8+5dup:	1	14.29
CDKN2A	27	21	CDKN2A_c.238C>T:p.R80*	4	14.81
CDKN2C	4	3	CDKN2C_c.194del:p.L65*	2	50
CEBPA	1	1	CEBPA_c.692C>T:p.P231L	1	100
CHD2	15	14	CHD2_c.3362G>A:p.R1121K	2	13.33
CHD4	11	11	CHD4_c.1022G>A:p.R341H	1	9.09
CHD5	16	15	CHD5_c.2092G>A:p.G698S	2	12.5
CHD7	21	21	CHD7_c.1619T>C:p.L540P	1	4.76
CHEK1	1	1	CHEK1_c.1411A>T:p.I471F	1	100
CHEK2	5	5	CHEK2_c.1001C>T:p.A334V	1	20
CIC	59	55	CIC_c.4384_4385del:p.S1462Pfs*51	2	3.39
CMPK1	1	1	CMPK1_c.324G>A:p.M108I	1	100
COL1A1	19	19	COL1A1_c.1306C>T:p.P436S	1	5.26
CREB1	3	3	CREB1_c.179A>T:p.N60I	1	33.33
CREB3L2	4	4	CREB3L2_c.1471G>A:p.E491K	1	25
CREBBP	32	32	CREBBP_c.1126_1140del:p.E376_C380del	1	3.12
CRKL	3	3	CRKL_c.613C>T:p.H205Y	1	33.33
CRTC1	11	9	CRTC1_c.1713del:p.S572Afs*6	3	27.27
CSF1R	5	5	CSF1R_c.1018G>A:p.G340R	1	20
CSF3R	4	4	CSF3R_c.1457C>T:p.T486M	1	25
CSMD3	87	84	CSMD3_c.10049C>A:p.T3350N	2	2.3
CTCF	15	14	CTCF_c.610dup:p.T204Nfs*26	2	13.33
CTDNEP1	2	2	CTDNEP1_c.331A>G:p.R111G	1	50
CTNNA1	9	9	CTNNA1_c.1028C>T:p.A343V	1	11.11
CTNNB1	33	19	CTNNB1_c.110C>T:p.S37F	6	18.18
CUL3	10	10	CUL3_c.1075T>A:p.S359T	1	10
CUX1	19	19	CUX1_c.1076+10del:	1	5.26
CXCR4	5	5	CXCR4_c.229A>G:p.T77A	1	20
CYLD	8	8	CYLD_c.1217C>A:p.P406H	1	12.5
CYP2C19	4	4	CYP2C19_c.1060G>A:p.E354K	1	25
CYP2D6	6	5	CYP2D6_c.290A>C:p.D97A	2	33.33
DAXX	8	7	DAXX_c.1353_1355del:p.E457del	2	25
DCC	30	28	DCC_c.1564_1565del:p.Q522Afs*2	2	6.67
DCK	3	3	DCK_c.486G>A:p.M162I	1	33.33
DDB2	3	3	DDB2_c.121G>A:p.G41S	1	33.33
DDIT3	1	1	DDIT3_c.356G>A:p.R119H	1	100
DDR2	9	9	DDR2_c.1044T>G:p.C348W	1	11.11
DDX3X	10	10	DDX3X_c.1041T>G:p.D347E	1	10
DDX41	3	3	DDX41_c.1217T>A:p.L406Q	1	33.33
DEK	4	4	DEK_c.100G>A:p.E34K	1	25
DHX15	6	6	DHX15_c.1086del:p.I362Mfs*8	1	16.67
DICER1	12	12	DICER1_c.1326G>C:p.L442F	1	8.33
DIS3	11	11	DIS3_c.1312G>T:p.D438Y	1	9.09
DNAH9	47	46	DNAH9_c.1408G>A:p.V470I	2	4.26
DNMT3A	5	5	DNMT3A_c.1444G>A:p.E482K	1	20
DOT1L	14	13	DOT1L_c.911C>T:p.S304L	2	14.29
DPYD	14	14	DPYD_c.1352T>C:p.L451S	1	7.14
DROSHA	15	15	DROSHA_c.1030_1032dup:p.W344dup	1	6.67
DST	66	65	DST_c.7861G>A:p.A2621T	2	3.03
EED	3	3	EED_c.331T>G:p.L111V	1	33.33
EGFR	100	62	EGFR_c.2235_2249del:p.E746_A750del	11	11
EML4	7	6	EML4_c.387del:p.E130Rfs*43	2	28.57
EMSY	3	3	EMSY_c.1543del:p.V515*	1	33.33
EP300	11	11	EP300_c.1543G>A:p.G515R	1	9.09
EP400	24	24	EP400_c.1306G>A:p.E436K	1	4.17
EPCAM	3	3	EPCAM_c.596C>T:p.S199F	1	33.33
EPHA3	17	17	EPHA3_c.*300A>G:	1	5.88
EPHA5	23	23	EPHA5_c.1358G>T:p.G453V	1	4.35
EPHA7	19	18	EPHA7_c.1951C>G:p.R651G	2	10.53
EPHB1	13	13	EPHB1_c.1118G>A:p.C373Y	1	7.69
EPHB4	3	3	EPHB4_c.138C>A:p.S46R	1	33.33
EPHB6	15	15	EPHB6_c.1037C>T:p.P347L	1	6.67
ERBB2	15	14	ERBB2_c.2313_2324dup:p.Y772_A775dup	2	13.33
ERBB3	20	20	ERBB3_c.1154A>G:p.N385S	1	5
ERBB4	28	28	ERBB4_c.1178G>A:p.R393Q	1	3.57
ERCC1	1	1	ERCC1_c.430C>T:p.R144C	1	100
ERCC2	8	8	ERCC2_c.1372T>G:p.S458A	1	12.5
ERCC3	7	7	ERCC3_c.1675A>G:p.I559V	1	14.29
ERCC4	4	4	ERCC4_c.2482G>A:p.A828T	1	25
ERCC5	12	12	ERCC5_c.1003C>T:p.P335S	1	8.33
ERG	11	10	ERG_c.400G>A:p.V134M	2	18.18
ESR1	6	5	ESR1_c.1610A>C:p.Y537S	2	33.33
ETNK1	4	4	ETNK1_c.1207G>T:p.A403S	1	25
ETS1	6	5	ETS1_c.1180C>T:p.R394C	2	33.33
ETV1	6	6	ETV1_c.118G>C:p.A40P	1	16.67
ETV4	2	2	ETV4_c.399dup:p.R134Qfs*49	1	50
ETV5	2	2	ETV5_c.472C>T:p.P158S	1	50
ETV6	4	4	ETV6_c.1153-1G>C:	1	25
EWSR1	4	4	EWSR1_c.1019A>G:p.Y340C	1	25
EXT1	6	6	EXT1_c.1865G>C:p.G622A	1	16.67
EXT2	3	3	EXT2_c.1505G>A:p.W502*	1	33.33
EZH1	4	4	EZH1_c.1102C>T:p.R368W	1	25
EZH2	4	4	EZH2_c.1959A>C:p.Q653H	1	25
EZR	3	3	EZR_c.1010_1013del:p.K337Sfs*3	1	33.33
FAM175A	3	3	FAM175A_c.1048G>C:p.D350H	1	33.33
FAM46C	7	7	FAM46C_c.1025C>T:p.A342V	1	14.29
FANCA	7	6	FANCA_c.3482C>T:p.T1161M	2	28.57
FANCC	2	2	FANCC_c.1185C>G:p.F395L	1	50
FANCD2	7	7	FANCD2_c.1544A>G:p.K515R	1	14.29
FANCE	1	1	FANCE_c.292C>A:p.L98M	1	100
FANCF	3	3	FANCF_c.609G>C:p.K203N	1	33.33
FANCG	2	2	FANCG_c.1037C>G:p.T346S	1	50
FANCL	2	2	FANCL_c.685G>T:p.A229S	1	50
FAS	5	5	FAS_c.30+1G>A:	1	20
FBXW7	20	15	FBXW7_c.1394G>A:p.R465H	3	15
FGF10	1	1	FGF10_c.593C>G:p.S198C	1	100
FGF14	7	6	FGF14_c.22G>T:p.G8C	2	28.57
FGF19	6	6	FGF19_c.198G>A:p.V67I	1	16.67
FGF23	5	5	FGF23_c.294del:p.F98Lfs*52	1	20
FGF3	5	5	FGF3_c.121G>A:p.G41R	1	20
FGF4	3	3	FGF4_c.128T>A:p.L43Q	1	33.33
FGF6	3	3	FGF6_c.388C>A:p.L130I	1	33.33
FGFR1	16	12	FGFR1_c.1638C>A:p.N546K	3	18.75
FGFR2	8	8	FGFR2_c.1195C>G:p.R399G	1	12.5
FGFR3	8	8	FGFR3_c.1181C>T:p.T394M	1	12.5
FGFR4	7	7	FGFR4_c.1010_1015del:p.N337_S338del	1	14.29
FH	4	4	FH_c.1094G>A:p.S365N	1	25
FIP1L1	3	3	FIP1L1_c.1454G>C:p.R485T	1	33.33
FLCN	4	3	FLCN_c.1285del:p.H429Tfs*39	2	50
FLI1	6	6	FLI1_c.154C>T:p.P52S	1	16.67
FLNA	27	27	FLNA_c.1715C>T:p.T572I	1	3.7
FLT1	13	13	FLT1_c.1039G>A:p.V347I	1	7.69
FLT3	3	3	FLT3_c.1330G>C:p.E444Q	1	33.33
FLT4	14	14	FLT4_c.1960G>A:p.E654K	1	7.14
FN1	21	21	FN1_c.1555A>G:p.I519V	1	4.76
FOXA1	13	13	FOXA1_c.139_156del:p.Y47_T52del	1	7.69
FOXL2	1	1	FOXL2_c.847G>A:p.A283T	1	100
FOXO1	5	5	FOXO1_c.1537C>T:p.H513Y	1	20
FOXO3	9	9	FOXO3_c.1130_1139del:p.N377Mfs*3	1	11.11
FOXP1	7	7	FOXP1_c.106C>T:p.R36W	1	14.29
FOXP4	11	10	FOXP4_c.701A>T:p.E234V	2	18.18
FUBP1	7	7	FUBP1_c.1104del:p.W368*	1	14.29
FUS	6	6	FUS_c.101C>T:p.A34V	1	16.67
FZR1	6	6	FZR1_c.1124del:p.G375Afs*14	1	16.67
G6PD	6	6	G6PD_c.139C>T:p.R47W	1	16.67
GABRA6	10	9	GABRA6_c.94G>A:p.V32I	2	20
GATA1	4	4	GATA1_c.1070C>T:p.P357L	1	25
GATA2	1	1	GATA2_c.430G>A:p.A144T	1	100
GATA3	4	4	GATA3_c.1172C>G:p.S391W	1	25
GDNF	2	2	GDNF_c.443C>T:p.S148F	1	50
GID4	4	3	GID4_c.289T>C:p.S97P	2	50
GNA11	4	4	GNA11_c.1042_1044del:p.I348del	1	25
GNA13	1	1	GNA13_c.644dup:p.N215Kfs*8	1	100
GNAI3	1	1	GNAI3_c.491A>T:p.Q164L	1	100
GNAQ	4	4	GNAQ_c.172C>T:p.Q58*	1	25
GNAS	29	20	GNAS_c.601C>T:p.R201C	5	17.24
GRIN2A	20	19	GRIN2A_c.803T>C:p.I268T	2	10
GRM8	31	29	GRM8_c.2158del:p.H720Tfs*12	2	6.45
GSK3B	4	4	GSK3B_c.1169T>G:p.L390R	1	25
GUCY1A2	12	11	GUCY1A2_c.604G>A:p.G202S	2	16.67
H3F3A	16	8	H3F3A_c.83A>T:p.K28M	8	50
H3F3B	3	3	H3F3B_c.18G>T:p.Q6H	1	33.33
HCAR1	3	3	HCAR1_c.724dup:p.Y242Lfs*88	1	33.33
HGF	11	11	HGF_c.107G>T:p.R36I	1	9.09
HIF1A	7	7	HIF1A_c.1316C>T:p.P439L	1	14.29
HIST1H1B	1	1	HIST1H1B_c.458A>G:p.K153R	1	100
HIST1H1C	6	6	HIST1H1C_c.230_232del:p.N77del	1	16.67
HIST1H1D	1	1	HIST1H1D_c.230del:p.N77Tfs*13	1	100
HIST1H1E	3	3	HIST1H1E_c.118G>A:p.V40M	1	33.33
HIST1H2AC	1	1	HIST1H2AC_c.184G>T:p.E62*	1	100
HIST1H3B	2	2	HIST1H3B_c.202T>C:p.F68L	1	50
HLF	3	3	HLF_c.122G>A:p.S41N	1	33.33
HMGA2	2	2	HMGA2_c.266G>A:p.R89K	1	50
HNF1A	13	10	HNF1A_c.1048_1059dup:p.S350_H353dup	2	15.38
HNRNPK	2	2	HNRNPK_c.289A>G:p.I97V	1	50
HOOK3	1	1	HOOK3_c.744G>T:p.Q248H	1	100
HOXB13	2	2	HOXB13_c.322G>A:p.A108T	1	50
HRAS	4	4	HRAS_c.182A>G:p.Q61R	1	25
HSP90AA1	1	1	HSP90AA1_c.1029del:p.F343Lfs*10	1	100
HSP90AB1	4	4	HSP90AB1_c.1516C>T:p.R506W	1	25
ICK	4	4	ICK_c.1403C>T:p.P468L	1	25
IDH1	87	5	IDH1_c.395G>A:p.R132H	75	86.21
IDH2	2	2	IDH2_c.514A>T:p.R172W	1	50
IGF1R	9	9	IGF1R_c.1797T>G:p.S599R	1	11.11
IGF2	2	2	IGF2_c.495C>A:p.D165E	1	50
IGF2R	13	13	IGF2R_c.1837A>G:p.T613A	1	7.69
IKBKB	4	4	IKBKB_c.1405A>T:p.K469*	1	25
IKBKE	5	5	IKBKE_c.1366C>T:p.R456W	1	20
IKZF1	3	2	IKZF1_c.157G>A:p.V53M	2	66.67
IL21R	8	8	IL21R_c.1078G>T:p.G360C	1	12.5
IL3	2	2	IL3_c.218G>A:p.R73Q	1	50
IL6ST	8	7	IL6ST_c.1841-3A>T:	2	25
IL7R	7	7	IL7R_c.1066A>G:p.I356V	1	14.29
INHBA	15	13	INHBA_c.718G>A:p.V240I	2	13.33
INPP4B	15	14	INPP4B_c.2160G>T:p.K720N	2	13.33
IRF4	7	7	IRF4_c.1110G>A:p.A370=	1	14.29
IRF8	3	3	IRF8_c.1063C>T:p.P355S	1	33.33
IRS2	6	6	IRS2_c.1767G>T:p.Q589H	1	16.67
ITGA10	17	16	ITGA10_c.1075G>A:p.G359R	2	11.76
ITGA9	4	4	ITGA9_c.1621C>T:p.Q541*	1	25
ITGB2	9	8	ITGB2_c.2125G>A:p.V709M	2	22.22
ITGB3	6	6	ITGB3_c.1180C>G:p.L394V	1	16.67
JAK1	8	7	JAK1_c.2580del:p.K860Nfs*16	2	25
JAK2	6	6	JAK2_c.1091C>T:p.S364F	1	16.67
JAK3	11	11	JAK3_c.1415C>T:p.T472I	1	9.09
JARID2	13	13	JARID2_c.1177C>T:p.L393F	1	7.69
JUN	2	2	JUN_c.125T>A:p.L42Q	1	50
KAT6A	18	17	KAT6A_c.1289T>G:p.V430G	2	11.11
KAT6B	14	13	KAT6B_c.3307_3312del:p.E1103_E1104del	2	14.29
KDM5A	8	8	KDM5A_c.1262G>T:p.G421V	1	12.5
KDM5C	19	18	KDM5C_c.241G>C:p.V81L	2	10.53
KDM6A	13	13	KDM6A_c.1076dup:p.T360Hfs*4	1	7.69
KDR	23	23	KDR_c.1036del:p.E346Sfs*17	1	4.35
KEAP1	34	34	KEAP1_c.1177C>A:p.L393M	1	2.94
KEL	14	14	KEL_c.11G>A:p.G4E	1	7.14
KIT	10	10	KIT_c.1149del:p.G384Afs*10	1	10
KLF6	1	1	KLF6_c.539C>T:p.S180L	1	100
KLHL6	6	6	KLHL6_c.1055A>C:p.K352T	1	16.67
KMT2A	18	18	KMT2A_c.11051A>C:p.E3684A	1	5.56
KMT2B	35	35	KMT2B_c.1189G>A:p.E397K	1	2.86
KMT2C	44	43	KMT2C_c.14344-3del:	2	4.55
KMT2D	64	62	KMT2D_c.2381G>A:p.G794E	2	3.12
KNL1	10	10	KNL1_c.1585C>A:p.Q529K	1	10
KRAS	142	13	KRAS_c.35G>A:p.G12D	42	29.58
LAMP1	2	2	LAMP1_c.389A>G:p.N130S	1	50
LCK	5	5	LCK_c.1069G>A:p.E357K	1	20
LIFR	8	8	LIFR_c.1721C>T:p.S574L	1	12.5
LPP	4	4	LPP_c.1492C>T:p.H498Y	1	25
LRP1B	86	86	LRP1B_c.10323C>A:p.F3441L	1	1.16
LTF	7	7	LTF_c.1079G>A:p.R360Q	1	14.29
LTK	3	3	LTK_c.1237G>T:p.V413F	1	33.33
LUC7L2	4	4	LUC7L2_c.353A>C:p.E118A	1	25
LZTR1	20	19	LZTR1_c.1234C>T:p.R412C	2	10
MAF	4	4	MAF_c.1004C>T:p.S335F	1	25
MAFB	3	3	MAFB_c.28G>C:p.E10Q	1	33.33
MAGEA1	3	3	MAGEA1_c.501C>A:p.H167Q	1	33.33
MAGI1	16	15	MAGI1_c.4370G>A:p.S1457N	2	12.5
MALT1	5	5	MALT1_c.1381G>C:p.D461H	1	20
MAML2	2	2	MAML2_c.1727C>A:p.P576H	1	50
MAP2K1	8	7	MAP2K1_c.171G>T:p.K57N	2	25
MAP2K2	3	3	MAP2K2_c.196G>A:p.E66K	1	33.33
MAP2K4	6	6	MAP2K4_c.1040+8C>T:	1	16.67
MAP3K1	15	15	MAP3K1_c.1466C>T:p.P489L	1	6.67
MAP3K7	2	2	MAP3K7_c.145G>T:p.V49F	1	50
MAPK1	1	1	MAPK1_c.73T>A:p.Y25N	1	100
MAPK8	3	3	MAPK8_c.627G>C:p.W209C	1	33.33
MARK1	8	8	MARK1_c.1244C>T:p.A415V	1	12.5
MARK4	14	14	MARK4_c.1142G>A:p.G381E	1	7.14
MBD1	5	5	MBD1_c.1050_1051del:p.C350Wfs*44	1	20
MCL1	1	1	MCL1_c.170T>C:p.I57T	1	100
MDM2	3	1	MDM2_c.840+14del:	3	100
MDM4	3	3	MDM4_c.1048C>T:p.P350S	1	33.33
MECOM	10	10	MECOM_c.12del:p.E5Rfs*6	1	10
MED12	16	15	MED12_c.3947A>T:p.Q1316L	2	12.5
MEF2B	2	2	MEF2B_c.1045G>C:p.E349Q	1	50
MEN1	8	8	MEN1_c.1064G>A:p.R355Q	1	12.5
MET	22	19	MET_c.3082+2T>C:	2	9.09
MITF	3	3	MITF_c.338C>T:p.P113L	1	33.33
MLF1	1	1	MLF1_c.176G>T:p.S59I	1	100
MLH1	10	10	MLH1_c.1226A>G:p.Q409R	1	10
MLH3	5	4	MLH3_c.1755del:p.E586Nfs*24	2	40
MLLT1	4	4	MLLT1_c.1108G>A:p.E370K	1	25
MLLT10	10	9	MLLT10_c.55_57del:p.K19del	2	20
MLLT3	2	2	MLLT3_c.1115C>G:p.S372C	1	50
MMP2	5	5	MMP2_c.1000G>T:p.E334*	1	20
MN1	11	11	MN1_c.1014G>A:p.M338I	1	9.09
MNX1	4	4	MNX1_c.144_146del:p.G49del	1	25
MPL	3	3	MPL_c.1051C>T:p.R351C	1	33.33
MRE11	11	9	MRE11_c.764A>G:p.K255R	2	18.18
MSH2	8	8	MSH2_c.1544C>G:p.S515C	1	12.5
MSH3	8	6	MSH3_c.1148del:p.K383Rfs*32	3	37.5
MSH6	11	9	MSH6_c.3261del:p.F1088Sfs*2	2	18.18
MTOR	25	25	MTOR_c.-8A>C:	1	4
MTR	5	5	MTR_c.185C>T:p.P62L	1	20
MTRR	6	6	MTRR_c.1556G>T:p.W519L	1	16.67
MUC1	9	9	MUC1_c.1175C>T:p.A392V	1	11.11
MUTYH	5	5	MUTYH_c.1005G>C:p.Q335H	1	20
MYB	9	9	MYB_c.1045G>A:p.G349R	1	11.11
MYBL1	9	8	MYBL1_c.1259del:p.N420Tfs*13	2	22.22
MYC	5	4	MYC_c.1125C>G:p.N375K	2	40
MYCL	2	2	MYCL_c.199C>T:p.P67S	1	50
MYCN	7	7	MYCN_c.1118G>A:p.R373Q	1	14.29
MYD88	1	1	MYD88_c.518G>A:p.R173H	1	100
MYH11	18	18	MYH11_c.101G>A:p.R34K	1	5.56
MYH9	11	10	MYH9_c.1493_1494del:p.E498Vfs*18	2	18.18
NBN	6	6	NBN_c.1412A>G:p.E471G	1	16.67
NCOA1	10	9	NCOA1_c.3335G>A:p.R1112H	2	20
NCOA2	10	10	NCOA2_c.1262G>T:p.S421I	1	10
NCOA4	4	4	NCOA4_c.119G>A:p.R40Q	1	25
NCOR2	36	34	NCOR2_c.5517_5518insAGCAGC:p.G1839_G1840insSS	2	5.56
NF1	67	61	NF1_c.112C>T:p.H38Y	2	2.99
NF2	223	177	NF2_c.169C>T:p.R57*	9	4.04
NFE2L2	6	6	NFE2L2_c.1453_1455del:p.M485del	1	16.67
NFKB1	4	4	NFKB1_c.1822G>A:p.D608N	1	25
NFKB2	5	5	NFKB2_c.1175C>A:p.A392E	1	20
NFKBIA	2	2	NFKBIA_c.225C>T:p.D75=	1	50
NIN	17	17	NIN_c.1226C>T:p.A409V	1	5.88
NKX2-1	7	7	NKX2-1_c.1057_1064del:p.S353Gfs*53	1	14.29
NLRP1	11	11	NLRP1_c.1967C>T:p.T656M	1	9.09
NOTCH1	40	39	NOTCH1_c.1011_1013del:p.D338del	2	5
NOTCH2	27	26	NOTCH2_c.5222C>T:p.S1741L	2	7.41
NOTCH4	20	19	NOTCH4_c.47_48insGCTGAT:p.L16_C17insLI	2	10
NRAS	17	6	NRAS_c.182A>G:p.Q61R	6	35.29
NSD1	10	9	NSD1_c.4591del:p.M1531Cfs*43	2	20
NSD2	11	11	NSD2_c.1255G>T:p.G419W	1	9.09
NTRK1	10	10	NTRK1_c.1079C>T:p.T360M	1	10
NTRK2	6	6	NTRK2_c.1147G>A:p.G383R	1	16.67
NTRK3	12	12	NTRK3_c.1380C>A:p.S460=	1	8.33
NUMA1	10	10	NUMA1_c.1150C>T:p.Q384*	1	10
NUP214	11	10	NUP214_c.681del:p.V228Sfs*29	2	18.18
NUP93	11	10	NUP93_c.1382_1390del:p.L461_F463del	2	18.18
NUP98	8	8	NUP98_c.1236del:p.G413Efs*57	1	12.5
PAK3	3	3	PAK3_c.1099G>T:p.V367F	1	33.33
PALB2	8	8	PALB2_c.1189A>C:p.T397P	1	12.5
PARP1	6	6	PARP1_c.1317G>A:p.M439I	1	16.67
PAX3	6	5	PAX3_c.1121C>T:p.S374L	2	33.33
PAX5	7	6	PAX5_c.857G>A:p.R286Q	2	28.57
PAX7	5	5	PAX7_c.1326C>G:p.Y442*	1	20
PAX8	6	6	PAX8_c.154C>T:p.R52C	1	16.67
PBRM1	21	20	PBRM1_c.1340A>G:p.H447R	2	9.52
PBX1	1	1	PBX1_c.992C>T:p.S331L	1	100
PCDHAC2	2	2	PCDHAC2_c.2054C>T:p.S685F	1	50
PDE4DIP	17	17	PDE4DIP_c.1490C>G:p.S497C	1	5.88
PDGFB	3	3	PDGFB_c.475G>A:p.V159M	1	33.33
PDGFRA	21	21	PDGFRA_c.1118T>C:p.I373T	1	4.76
PDGFRB	11	11	PDGFRB_c.1499T>G:p.V500G	1	9.09
PDK1	2	2	PDK1_c.29C>T:p.A10V	1	50
PER1	5	5	PER1_c.1726C>T:p.R576C	1	20
PGAP3	2	2	PGAP3_c.370C>T:p.R124C	1	50
PHF6	1	1	PHF6_c.1009G>A:p.E337K	1	100
PHLPP2	4	4	PHLPP2_c.148T>G:p.S50A	1	25
PHOX2B	4	4	PHOX2B_c.383G>A:p.R128Q	1	25
PIK3C2B	11	10	PIK3C2B_c.859dup:p.R287Pfs*38	2	18.18
PIK3C3	6	6	PIK3C3_c.2078T>C:p.V693A	1	16.67
PIK3CA	94	45	PIK3CA_c.3140A>G:p.H1047R	13	13.83
PIK3CB	6	6	PIK3CB_c.1036G>A:p.E346K	1	16.67
PIK3CD	9	9	PIK3CD_c.1079G>T:p.S360I	1	11.11
PIK3CG	20	20	PIK3CG_c.1066G>A:p.D356N	1	5
PIK3R1	30	27	PIK3R1_c.1126G>A:p.G376R	4	13.33
PIK3R2	9	9	PIK3R2_c.1117G>A:p.G373R	1	11.11
PIM1	1	1	PIM1_c.271G>A:p.G91R	1	100
PKD1L2	24	23	PKD1L2_c.2881C>T:p.R961W	2	8.33
PKHD1	39	39	PKHD1_c.1041_1042insTGTACCCTGGGGTGGCTTCAGTCAGTT:p.T347_P348insCTLGWLQSV	1	2.56
PLAG1	3	3	PLAG1_c.1275A>G:p.I425M	1	33.33
PLCG1	5	5	PLCG1_c.1804A>G:p.N602D	1	20
PLCG2	15	14	PLCG2_c.413C>T:p.T138M	2	13.33
PLEKHG5	12	11	PLEKHG5_c.257T>G:p.V86G	2	16.67
PML	9	9	PML_c.130C>T:p.R44*	1	11.11
PMS1	10	10	PMS1_c.100G>A:p.D34N	1	10
PMS2	9	9	PMS2_c.1239dup:p.D414Rfs*44	1	11.11
POLD1	11	11	POLD1_c.1128C>A:p.D376E	1	9.09
POLE	21	21	POLE_c.1012C>T:p.P338S	1	4.76
POT1	7	7	POT1_c.1306G>T:p.V436F	1	14.29
POU5F1	2	2	POU5F1_c.17T>G:p.L6R	1	50
PPARG	3	3	PPARG_c.328_348del:p.P110_Y116del	1	33.33
PPM1D	6	5	PPM1D_c.1714C>T:p.R572*	2	33.33
PPP2R1A	13	11	PPP2R1A_c.547C>T:p.R183W	2	15.38
PPP6C	5	5	PPP6C_c.536T>A:p.I179N	1	20
PRCC	1	1	PRCC_c.521C>T:p.S174F	1	100
PRDM1	7	7	PRDM1_c.1136C>T:p.A379V	1	14.29
PRDM16	10	10	PRDM16_c.1240C>T:p.R414W	1	10
PREX2	19	19	PREX2_c.1060G>T:p.E354*	1	5.26
PRKAR1A	3	3	PRKAR1A_c.1088C>G:p.S363*	1	33.33
PRKDC	33	33	PRKDC_c.10899C>T:p.Q3634*	1	3.03
PRPF8	18	18	PRPF8_c.1774T>C:p.Y592H	1	5.56
PSIP1	9	9	PSIP1_c.136G>C:p.G46R	1	11.11
PTCH1	23	21	PTCH1_c.3606del:p.S1203Afs*52	2	8.7
PTEN	95	77	PTEN_c.698C>T:p.R233*	4	4.21
PTGS2	4	4	PTGS2_c.1055T>A:p.L352H	1	25
PTPN11	10	9	PTPN11_c.226G>A:p.E76K	2	20
PTPRD	26	26	PTPRD_c.1091A>G:p.E364G	1	3.85
PTPRT	34	34	PTPRT_c.101T>C:p.F34S	1	2.94
RAC1	7	4	RAC1_c.85C>T:p.P29S	4	57.14
RAD21	10	9	RAD21_c.59C>A:p.A20E	2	20
RAD50	11	10	RAD50_c.487A>T:p.N163Y	2	18.18
RAD51	2	2	RAD51_c.432C>G:p.C144W	1	50
RAD51C	1	1	RAD51C_c.1096C>G:p.R366G	1	100
RAD51D	2	2	RAD51D_c.193C>T:p.Q65*	1	50
RAF1	5	5	RAF1_c.1775_1779del:p.V592Gfs*14	1	20
RALGDS	4	4	RALGDS_c.1060G>T:p.A354S	1	25
RARA	8	8	RARA_c.1171+4A>G:	1	12.5
RB1	35	32	RB1_c.1072C>T:p.R358*	2	5.71
RBBP6	13	13	RBBP6_c.1036C>T:p.P346S	1	7.69
RBM15	6	6	RBM15_c.2089G>T:p.E697*	1	16.67
RECQL4	5	5	RECQL4_c.1039C>T:p.R347C	1	20
REL	4	4	REL_c.1172C>A:p.P391H	1	25
RET	12	12	RET_c.1039G>A:p.V347M	1	8.33
RICTOR	7	7	RICTOR_c.1007G>A:p.R336H	1	14.29
RNASEL	4	4	RNASEL_c.1178C>T:p.T393M	1	25
RNF213	30	30	RNF213_c.10528_10529del:p.E3510Kfs*3	1	3.33
RNF43	16	15	RNF43_c.1010G>A:p.R337Q	2	12.5
ROS1	17	17	ROS1_c.1159G>A:p.E387K	1	5.88
RPL22	14	8	RPL22_c.44del:p.K15Rfs*5	6	42.86
RPN1	2	2	RPN1_c.1604C>T:p.S535F	1	50
RPS14	1	1	RPS14_c.225C>A:p.P76T	1	100
RPS6KA2	4	4	RPS6KA2_c.1565G>A:p.R522H	1	25
RPTOR	10	9	RPTOR_c.2645G>C:p.S882T	2	20
RRM1	2	2	RRM1_c.1489C>T:p.R497C	1	50
RUNX1	5	5	RUNX1_c.1126C>A:p.R376S	1	20
RUNX1T1	25	24	RUNX1T1_c.1177C>G:p.R393G	2	8
SAMD9	13	12	SAMD9_c.4292C>T:p.P1431L	2	15.38
SBDS	1	1	SBDS_c.502G>T:p.E168*	1	100
SDHA	5	5	SDHA_c.1250A>G:p.Y417C	1	20
SDHB	3	3	SDHB_c.626C>A:p.P209H	1	33.33
SDHC	4	4	SDHC_c.101C>T:p.A34V	1	25
SDHD	3	3	SDHD_c.149A>T:p.H50L	1	33.33
SETBP1	23	22	SETBP1_c.3598G>T:p.V1200L	2	8.7
SETD2	33	31	SETD2_c.6619C>T:p.Q2207*	2	6.06
SETD5	13	13	SETD5_c.2303G>A:p.R768Q	1	7.69
SF3B1	12	10	SF3B1_c.2098A>G:p.K700E	3	25
SGK1	9	9	SGK1_c.23G>T:p.G8V	1	11.11
SH2B3	5	5	SH2B3_c.1279C>G:p.Q427E	1	20
SH2D1A	1	1	SH2D1A_c.83G>T:p.S28I	1	100
SLC29A1	1	1	SLC29A1_c.1006G>A:p.V336M	1	100
SMAD2	7	7	SMAD2_c.1280G>A:p.R427Q	1	14.29
SMAD4	37	34	SMAD4_c.1055G>A:p.G352E	2	5.41
SMARCA4	46	43	SMARCA4_c.3403C>T:p.R1135W	2	4.35
SMARCB1	11	7	SMARCB1_c.1130G>A:p.R377H	5	45.45
SMARCE1	3	2	SMARCE1_c.139A>G:p.T47A	2	66.67
SMC1A	6	6	SMC1A_c.101A>G:p.N34S	1	16.67
SMC3	10	10	SMC3_c.1169A>G:p.E390G	1	10
SMO	20	15	SMO_c.1234C>T:p.L412F	6	30
SMUG1	2	2	SMUG1_c.359A>T:p.E120V	1	50
SNX31	1	1	SNX31_c.170del:p.P57Hfs*11	1	100
SOCS1	1	1	SOCS1_c.472C>G:p.P158A	1	100
SOCS3	2	2	SOCS3_c.299dup:p.S101Qfs*42	1	50
SOX10	7	7	SOX10_c.1018G>A:p.V340M	1	14.29
SOX11	5	5	SOX11_c.1261C>G:p.L421V	1	20
SP140	9	9	SP140_c.103G>A:p.E35K	1	11.11
SPEN	18	18	SPEN_c.10123G>A:p.G3375S	1	5.56
SPI1	4	4	SPI1_c.229G>A:p.V77M	1	25
SPOP	18	17	SPOP_c.349A>G:p.M117V	2	11.11
SPTA1	42	42	SPTA1_c.1056G>A:p.W352*	1	2.38
SRC	4	4	SRC_c.1387C>T:p.R463W	1	25
SRSF2	2	2	SRSF2_c.103G>C:p.E35Q	1	50
SS18L1	1	1	SS18L1_c.1179T>A:p.D393E	1	100
SSX1	4	4	SSX1_c.110G>A:p.W37*	1	25
STAG2	22	22	STAG2_c.1136C>T:p.T379I	1	4.55
STAT3	8	8	STAT3_c.172C>T:p.H58Y	1	12.5
STAT4	7	7	STAT4_c.1022C>G:p.T341S	1	14.29
STK11	27	26	STK11_c.409C>T:p.Q137*	2	7.41
STK36	12	12	STK36_c.1144C>T:p.R382W	1	8.33
SUFU	4	4	SUFU_c.47_54del:p.P16Rfs*29	1	25
SUZ12	7	7	SUZ12_c.1691T>A:p.L564Q	1	14.29
SYK	3	3	SYK_c.535G>C:p.E179Q	1	33.33
SYNE1	74	71	SYNE1_c.2030G>A:p.R677H	2	2.7
SYT1	2	2	SYT1_c.220A>G:p.T74A	1	50
TAF1	19	19	TAF1_c.2416T>A:p.F806I	1	5.26
TAF1L	24	22	TAF1L_c.127G>A:p.G43S	2	8.33
TAL1	6	5	TAL1_c.185del:p.G62Afs*13	2	33.33
TBX22	6	6	TBX22_c.1159G>A:p.V387I	1	16.67
TCF12	11	11	TCF12_c.1000C>T:p.Q334*	1	9.09
TCF3	6	5	TCF3_c.23C>T:p.A8V	2	33.33
TCF7L1	6	6	TCF7L1_c.1108C>A:p.L370M	1	16.67
TCF7L2	9	9	TCF7L2_c.1061G>T:p.S354I	1	11.11
TCL1A	2	2	TCL1A_c.181C>T:p.P61S	1	50
TERT	222	16	TERT_c.-124C>T, TERT_c.-146C>T	203	91.44
TET1	18	18	TET1_c.1063C>T:p.Q355*	1	5.56
TET2	16	15	TET2_c.1172C>T:p.S391F	2	12.5
TET3	15	14	TET3_c.2111A>C:p.D704A	2	13.33
TFE3	5	5	TFE3_c.1202C>T:p.P401L	1	20
TGFB1	1	1	TGFB1_c.887G>T:p.R296L	1	100
TGFBR2	5	5	TGFBR2_c.11_12del:p.G4Afs*29	1	20
TGM7	7	7	TGM7_c.1679-1G>T:	1	14.29
THBS1	6	6	THBS1_c.1246T>G:p.S416A	1	16.67
TIMP3	2	2	TIMP3_c.293A>C:p.N98T	1	50
TLR2	2	2	TLR2_c.1562C>T:p.S521L	1	50
TLR4	10	10	TLR4_c.1090G>T:p.G364W	1	10
TLX1	2	2	TLX1_c.575C>G:p.P192R	1	50
TMPRSS2	9	9	TMPRSS2_c.1424G>A:p.G475E	1	11.11
TNFAIP3	3	3	TNFAIP3_c.1633G>A:p.A545T	1	33.33
TNFRSF1A	7	7	TNFRSF1A_c.1030A>T:p.S344C	1	14.29
TNK2	14	14	TNK2_c.101C>T:p.A34V	1	7.14
TOP1	4	4	TOP1_c.292G>A:p.G98R	1	25
TP53	378	221	TP53_c.524G>A:p.R175H	18	4.76
TPM3	2	2	TPM3_c.553G>T:p.E185*	1	50
TPR	17	17	TPR_c.1757C>T:p.A586V	1	5.88
TRAF3	4	4	TRAF3_c.1133del:p.T378Kfs*8	1	25
TRIM24	6	6	TRIM24_c.1016G>A:p.R339H	1	16.67
TRIM33	7	7	TRIM33_c.112C>G:p.L38V	1	14.29
TRIP11	15	15	TRIP11_c.1290G>C:p.E430D	1	6.67
TRRAP	19	17	TRRAP_c.3139C>T:p.R1047C	2	10.53
TSC1	15	14	TSC1_c.2625+1G>A:	2	13.33
TSC2	16	16	TSC2_c.122C>T:p.T41I	1	6.25
TSHR	7	7	TSHR_c.1600C>T:p.R534C	1	14.29
TYK2	6	5	TYK2_c.1312G>C:p.V438L	2	33.33
U2AF1	5	3	U2AF1_c.101C>A:p.S34Y	2	40
UBR5	23	23	UBR5_c.1497T>G:p.F499L	1	4.35
UGT1A1	2	2	UGT1A1_c.301G>C:p.E101Q	1	50
UMODL1	11	9	UMODL1_c.1066G>A:p.A356T	2	18.18
USP9X	12	12	USP9X_c.2637-3C>T:	1	8.33
VHL	8	8	VHL_c.194C>A:p.S65*	1	12.5
WAS	5	5	WAS_c.1153C>A:p.P385T	1	20
WRN	7	7	WRN_c.1919A>G:p.Y640C	1	14.29
WT1	6	6	WT1_c.1001+5G>T:	1	16.67
XPA	2	2	XPA_c.472dup:p.R158Kfs*6	1	50
XPC	4	4	XPC_c.1178G>A:p.R393Q	1	25
XPO1	4	4	XPO1_c.113_114insTATTTAACACACATAACC:p.G38_E39insI*	1	25
XRCC2	1	1	XRCC2_c.350del:p.L117Wfs*17	1	100
ZMYM2	10	8	ZMYM2_c.3131del:p.K1044Rfs*33	2	20
ZMYM3	15	14	ZMYM3_c.257T>C:p.L86P	2	13.33
ZNF217	9	9	ZNF217_c.1086C>A:p.D362E	1	11.11
ZNF384	5	4	ZNF384_c.1353_1361del:p.Q453_Q455del	2	40
ZNF521	15	15	ZNF521_c.1697C>T:p.T566I	1	6.67
ZNF703	3	3	ZNF703_c.1649A>G:p.K550R	1	33.33
ZRSR2	3	3	ZRSR2_c.1A>T:p.M1?	1	33.33
ZSWIM4	6	6	ZSWIM4_c.1240del:p.L414Wfs*156	1	16.67
