## Supplementary Table 4 for "Genome Profiling of Actionable Cancer Targets (NYU LG-PACT) for Clinical Patient Molecular Diagnostics and Treatment"

### Sheet: Sheet1
#Supplementary Table 4 - Frequency of KRAS amino acid somatic substitutions observed per cancer type.
#Genome Profiling of Actionable Cancer Targets (NYU LG-PACT) for Clinical Patient Molecular Diagnostics and Treatment
#Kazimierz O. Wrzeszczynski, Yiying Yang, Varshini Vasudevaraja, et al. 2025
#NYU Langone Health
#Department of Pathology
Cancer Type	p.G12D	p.G12C	p.G12V	p.G12R	p.G12A	p.G12S
Pancreatic	0.436	0.018	0.291	0.255	0	0
Colorectal	0.36	0.12	0.28	0.04	0.04	0.16
Lung	0.111	0.482	0.296	0	0.111	0
Unknown Primary	0.75	0	0.25	0	0	0
