## Supplementary Table 5 for "Genome Profiling of Actionable Cancer Targets (NYU LG-PACT) for Clinical Patient Molecular Diagnostics and Treatment"

### Sheet: Suppl. Table 3
#Supplementary Table 5 -Distribution of cancer types per variant genes.
#Genome Profiling of Actionable Cancer Targets (NYU LG-PACT) for Clinical Patient Molecular Diagnostics and Treatment
#Kazimierz O. Wrzeszczynski, Yiying Yang, Varshini Vasudevaraja, et al. 2025
#NYU Langone Health
#Department of Pathology
1. IDH1
CancerType	Count	Percentage
Glioma	66	75.86
Brain (otherundefined)	13	14.94
Lung	3	3.45
Unknown Primary	2	2.3
All Other Cancers	2	2.3
Glioblastoma	1	1.15
2. NF2
CancerType	Count	Percentage
Schwannoma	121	54.26
Meningioma	95	42.6
All Other Cancers	3	1.35
Lung	2	0.9
Brain (otherundefined)	1	0.45
Glioblastoma	1	0.45
3. EGFR
CancerType	Count	Percentage
Lung	51	51
Glioblastoma	20	20
Glioma	19	19
All Other Cancers	5	5
Colorectal	3	3
Other	2	2
4. APC
CancerType	Count	Percentage
Colorectal	57	64.77
All Other Cancers	12	13.64
Prostate	8	9.09
Pancreatic	4	4.55
UterineEndometrial	4	4.55
Lung	3	3.41
5. TP53
CancerType	Count	Percentage
All Other Cancers	111	29.37
Lung	72	19.05
Glioma	59	15.61
Pancreatic	49	12.96
Colorectal	45	11.9
Glioblastoma	42	11.11
6. PIK3CA
CancerType	Count	Percentage
All Other Cancers	25	26.6
Glioma	20	21.28
UterineEndometrial	19	20.21
Colorectal	12	12.77
Glioblastoma	10	10.64
Lung	8	8.51
7. LRP2
CancerType	Count	Percentage
All Other Cancers	16	32
Colorectal	9	18
Lung	9	18
Glioma	7	14
UterineEndometrial	5	10
Melanoma	4	8
8. KRAS
CancerType	Count	Percentage
Pancreatic	59	41.55
Colorectal	34	23.94
Lung	32	22.54
Unknown Primary	7	4.93
All Other Cancers	7	4.93
Other	3	2.11
9. ATRX
CancerType	Count	Percentage
Glioma	37	53.62
Brain (otherundefined)	12	17.39
All Other Cancers	10	14.49
Lung	6	8.7
Glioblastoma	2	2.9
Other	2	2.9
10. CSMD3
CancerType	Count	Percentage
Lung	32	36.78
All Other Cancers	27	31.03
Colorectal	9	10.34
Glioblastoma	8	9.2
Other	7	8.05
Prostate	4	4.6
11. ARID1A
CancerType	Count	Percentage
All Other Cancers	27	34.62
Lung	17	21.79
UterineEndometrial	14	17.95
Pancreatic	8	10.26
Unknown Primary	7	8.97
Colorectal	5	6.41
12. KMT2D
CancerType	Count	Percentage
All Other Cancers	23	35.94
Lung	12	18.75
Glioma	9	14.06
Other	8	12.5
UterineEndometrial	8	12.5
Bladder	4	6.25
13. PTEN
CancerType	Count	Percentage
Glioblastoma	40	42.11
Glioma	20	21.05
All Other Cancers	14	14.74
UterineEndometrial	13	13.68
Colorectal	4	4.21
Unknown Primary	4	4.21
14. TERT
CancerType	Count	Percentage
Glioma	77	34.68
Glioblastoma	76	34.23
All Other Cancers	35	15.77
Lung	13	5.86
Melanoma	11	4.95
Meningioma	10	4.5
15. LRP1B
CancerType	Count	Percentage
Lung	41	47.67
All Other Cancers	19	22.09
Colorectal	9	10.47
Melanoma	6	6.98
Other	6	6.98
Glioblastoma	5	5.81
